# Scoping national research infrastructure to inform the design and delivery strategy for a platform clinical trial in Parkinson’s disease

**DOI:** 10.64898/2026.06.04.26354792

**Authors:** Rebecca Petty, Marie-Louise Zeissler, Veena Agarwal, Jennifer Allison, Sandra Bartolomeu-Pires, Michèle Bartlett, Rebecca Croucher, Helen Collins, Sally Collins, Emma Davies, Joy Duffen, Romy Ellis-Doyle, Cristina Gonzalez-Robles, Jemma Inches, Laurel Miller, Georgia Mills, Sheila Wonnacott, Thomas Foltynie, Camille B. Carroll, Stephen Mullin, the EJS ACT-PD Consortium

## Abstract

**Objective:** To map national Parkinson’s disease (PD) research capability to inform an inclusive delivery strategy for a large-scale clinical trial.

**Background:** Few people with PD participate in clinical trials, particularly from under-served populations. The Edmond J Safra Accelerating Clinical Trials in PD initiative (EJS ACT-PD) aims to deliver an inclusive multi-arm multi-stage (MAMS) disease modification PD trial.

**Methods:** A survey disseminated to National Health Service (NHS) hospitals assessed PD research capability regarding trial experience, rater expertise, trial facilities and specialist investigations. A process was developed to categorise sites into 3 tiers, with tier 1 having the least PD-research capability or experience, and tier 3 being experienced specialist centres. We mapped tiers to PD prevalence, social deprivation and ethnic diversity to identify infrastructure gaps. We developed trial delivery strategies to facilitate rapid and inclusive recruitment.

**Results:** Out of 97 survey responses, 43 sites were categorised as tier 1, 33 as tier 2 and 21 as tier 3. Diversity and social deprivation index were higher for tier 3 sites (predominantly urban). A greater proportion of tier 1 and 2 sites were situated in areas of higher PD prevalence (predominantly rural). Ninety one percent of sites reported experience with remote trial delivery methods. Our delivery strategy included: initial trial set-up at tier 3 sites to enable rapid and ethnically diverse recruitment; core funded staff within strategic sites to develop regional solutions for inclusive trial participation and to enable research opportunity provision in areas where currently very little exists, and a hybrid delivery model of in-person and remote study visits, ensuring maximal acceptability and deliverability.

**Conclusions:** The mapping of current PD research delivery capability has allowed us to develop a trial delivery strategy that will broaden the provision of research participation opportunity to under-served groups. It has also enabled existing infrastructure to be maximised while mitigating identified gaps.
