## Supplementary material for "Scoping national research infrastructure to inform the design and delivery strategy for a platform clinical trial in Parkinson’s disease": Data dictionary and coding definitions for quantitative data fields

### Sheet: Complete Survey Data Dictionary
Question number	Variable / Field Name	Section Header	Question	Answer Options	Field Note	Text Validation Type OR Show Slider Number	Text Validation Min	Text Validation Max	Identifier?	Branching Logic (Show field only if...)	Required Field?	Custom Alignment	Question Number (surveys only)	Matrix Group Name	Matrix Ranking?	Field Annotation
1	user_dag_name	Site Background - please provide contact details that will be valid for one year	Please enter your site / Trust name:							[proceed] = '1'	y
2	address_line_1		Trust/Site Address:							[proceed] = '1'	y
3	town_city		Town/City							[proceed] = '1'	y
4	postal_code		Postal Code							[proceed] = '1'	y
5	site_info_crf		Are you a NIHR funded Clinical Research Facility (CRF):							[proceed] = '1'	y
6	user_fullname		Contact Name:							[proceed] = '1'	y
7	user_email		Contact e-mail:			email				[proceed] = '1'	y
8	contact_phone		Contact phone number:			number				[proceed] = '1'	y
9	contact_jobtitle		Job title:							[proceed] = '1'	y
10	completed_contacts		Please confirm that your details are correct before proceeding:	1, Yes						[proceed] = '1'	y
11	neuro_site	Neurology research capabilities:	Does your site currently have the capability to deliver neurology research?	1, Yes | 0, No | 2, No, but we are interested in expanding into this neurology research							y
	survey_end		This survey is intended for sites who currently have the capability to deliver neurology research studies, or who anticipate being able to do so in the near future. As you have selected 'no' to this question, this survey will not be applicable to your site. To end the survey now, please click 'end survey'. If you selected the answer 'no' by mistake, please amend your answer.	0, End survey						[neuro_site] = '0'	y
12	pdtrials_deliveredv2v3v2	Site/Trust Parkinson's Research Experience	Has your site delivered clinical trials for Parkinson's disease before?	1, Yes | 0, No							y			pd_researchexperiencev2v3v2
13	pdtrials_interestv2v3v2		Would your site be interested in delivering Parkinson's disease trials in the future?	1, Yes | 0, No							y			pd_researchexperiencev2v3v2
14	pdtrials_researchstaffv2v3v2		Does your site have a dedicated Parkinson's research nurse/AHP?	1, Yes | 0, No							y			pd_researchexperiencev2v3v2
15	pdtrials_doctors		Are there additional medical doctors that can support trials at your site such as Research Fellows or SpRs?	1, Yes | 0, No							y			pd_researchexperiencev2v3v2
16	pdtrials_remote		Does your site have experience with delivering remote study visits for clinical trials?	1, Yes | 0, No							y			pd_researchexperiencev2v3v2
17	off_assessmentv1	Experience and interest in delivering outcome measures for neuroprotective trials in Parkinson's disease Please select all options that are relevant:	'OFF' state assessments	1, Staff are experienced and proficient in this | 2, Staff have little or no experience with this | 3, We would like to expand site capacity to deliver studies using this | 0, We are not interested in delivering studies using this							y			rating_scales_expv2v3v2v1
18	mds_updrsv2v3v2v1		MDS-UPDRS (I-IV) (Movement disorders society - Unified Parkinson's Disease Rating Scale)	1, Staff are experienced and proficient in this | 2, Staff have little or no experience with this | 3, We would like to expand site capacity to deliver studies using this | 0, We are not interested in delivering studies using this							y			rating_scales_expv2v3v2v1
19	mwtv1		Timed motor tests (e.g. 10 Metre Walk Test)	1, Staff are experienced and proficient in this | 2, Staff have little or no experience with this | 3, We would like to expand site capacity to deliver studies using this | 0, We are not interested in delivering studies using this							y			rating_scales_expv2v3v2v1
20	nmssv2v3v2v1		Non-motor scales (e.g. NMSS, MDS NMS)	1, Staff are experienced and proficient in this | 2, Staff have little or no experience with this | 3, We would like to expand site capacity to deliver studies using this | 0, We are not interested in delivering studies using this							y			rating_scales_expv2v3v2v1
21	scopa_autv2v3v2v1		SCOPA-AUT (Scales for Outcomes in Parkinson's Disease-Autonomic Symptoms)	1, Staff are experienced and proficient in this | 2, Staff have little or no experience with this | 3, We would like to expand site capacity to deliver studies using this | 0, We are not interested in delivering studies using this							y			rating_scales_expv2v3v2v1
22	hoehn_yahrv2v3v2v1		Modified Hoehn and Yahr Scale	1, Staff are experienced and proficient in this | 2, Staff have little or no experience with this | 3, We would like to expand site capacity to deliver studies using this | 0, We are not interested in delivering studies using this							y			rating_scales_expv2v3v2v1
23	pdqv2v3v2v1		PDQ-39 (Parkinson's Disease Questionnaire)	1, Staff are experienced and proficient in this | 2, Staff have little or no experience with this | 3, We would like to expand site capacity to deliver studies using this | 0, We are not interested in delivering studies using this							y			rating_scales_expv2v3v2v1
24	eq_5dv2v3v2v1		EQ-5D (European Quality of Life Five Dimensions)	1, Staff are experienced and proficient in this | 2, Staff have little or no experience with this | 3, We would like to expand site capacity to deliver studies using this | 0, We are not interested in delivering studies using this							y			rating_scales_expv2v3v2v1
25	mocav2v3v2v1		MoCA (Montreal Cognitive Assessment)	1, Staff are experienced and proficient in this | 2, Staff have little or no experience with this | 3, We would like to expand site capacity to deliver studies using this | 0, We are not interested in delivering studies using this							y			rating_scales_expv2v3v2v1
26	mmsev1		MMSE (Mini-Mental State Exam)	1, Staff are experienced and proficient in this | 2, Staff have little or no experience with this | 3, We would like to expand site capacity to deliver studies using this | 0, We are not interested in delivering studies using this							y			rating_scales_expv2v3v2v1
27	aceiiiv1		ACE III (Addenbrooke's Cognitive Assessment)	1, Staff are experienced and proficient in this | 2, Staff have little or no experience with this | 3, We would like to expand site capacity to deliver studies using this | 0, We are not interested in delivering studies using this							y			rating_scales_expv2v3v2v1
28	bdiv2v3v2v1		BDI (Becks Depression Inventory)	1, Staff are experienced and proficient in this | 2, Staff have little or no experience with this | 3, We would like to expand site capacity to deliver studies using this | 0, We are not interested in delivering studies using this							y			rating_scales_expv2v3v2v1
29	schwab_adlv2v3v2v1		Schwab and England Activities of Daily Living Scale	1, Staff are experienced and proficient in this | 2, Staff have little or no experience with this | 3, We would like to expand site capacity to deliver studies using this | 0, We are not interested in delivering studies using this							y			rating_scales_expv2v3v2v1
30	diaryv1		ON/OFF diaries (e.g. Hauser Diary)	1, Staff are experienced and proficient in this | 2, Staff have little or no experience with this | 3, We would like to expand site capacity to deliver studies using this | 0, We are not interested in delivering studies using this							y			rating_scales_expv2v3v2v1
31	carer_scalev1		Scales for carers of Parkinson's disease patients (e.g. PDQ-Carer)	1, Staff are experienced and proficient in this | 2, Staff have little or no experience with this | 3, We would like to expand site capacity to deliver studies using this | 0, We are not interested in delivering studies using this							y			rating_scales_expv2v3v2v1
32	smell_testv1		Smell tests	1, Staff are experienced and proficient in this | 2, Staff have little or no experience with this | 3, We would like to expand site capacity to deliver studies using this | 0, We are not interested in delivering studies using this							y			rating_scales_expv2v3v2v1
33	blinded_raterv1		Does your site have enough trained raters to provide a blinded rater and blinded backup?								y
34	barriers_rating_scalesv1		Do you have any other comments regarding your ability to deliver trials using the above outcome measures?
35	mri_accessv2v3v4v3	Site Imaging Capabilities Does your site have access to the following equipment?	3T MRI scanner	1, Yes, we have access to this equipment and experience of using this in research studies | 2, Yes, we have access to this equipment but have not yet used it in research studies | 3, We have this equipment but we are not able to use it for research studies | 0, We do not have this equipment							y			scan_accessv2v3v4v3
36	dat_accessv2v3v4v3		DaTscan imaging	1, Yes, we have access to this equipment and experience of using this in research studies | 2, Yes, we have access to this equipment but have not yet used it in research studies | 3, We have this equipment but we are not able to use it for research studies | 0, We do not have this equipment							y			scan_accessv2v3v4v3
37	mri_site		Where do you have access to a 3T MRI scanner?	1, On Site | 0, Off Site | 2, Not applicable						[mri_accessv2v3v4v3] = 1 or 2 or 3	y
38	dat_site		Where do you have access to DaTscan imaging	1, On Site | 0, Off Site | 2, Not applicable						[dat_accessv2v3v4v3] = 1 or 2 or 3	y
39	barriers_imaging_equipmentv2v3v4v3		Do you have any other comments regarding access to the above equipment for trial delivery at your site (eg. barriers/enablers)?
40	wearable_expv2v3v4	Digital Outcomes Please indicate whether you have delivered trials using the following digital technologies:	Wearables	1, Yes, Parkinson's trials | 2, Yes, other trials | 3, No, but we have capacity to do this now | 4, No, but we anticipate having the capacity to do this soon | 0, No, we do not have capacity to do this							y			digital_outcomesv2v3v4
41	video_expv2v3v4		Video recorded outcomes for blinded rating such as the MDS-UPDRS part III	1, Yes, Parkinson's trials | 2, Yes, other trials | 3, No, but we have capacity to do this now | 4, No, but we anticipate having the capacity to do this soon | 0, No, we do not have capacity to do this							y			digital_outcomesv2v3v4
42	appsupport_expv2v3v4		Apps on internet portals	1, Yes, Parkinson's trials | 2, Yes, other trials | 3, No, but we have capacity to do this now | 4, No, but we anticipate having the capacity to do this soon | 0, No, we do not have capacity to do this							y			digital_outcomesv2v3v4
43	phone_exp		Smartphone apps	1, Yes, Parkinson's trials | 2, Yes, other trials | 3, No, but we have capacity to do this now | 4, No, but we anticipate having the capacity to do this soon | 0, No, we do not have capacity to do this							y			digital_outcomesv2v3v4
44	wifi_accessv2v3v4		Do you have WiFi in the spaces where you deliver research?								y
45	digital_diffv2v3v4		Have you experienced any previous difficulties with digital outcomes (e.g. hardware or software issues)?								y
46	digital_diff_detailsv2v3v4		Please specify the details of previous difficulties with digital outcomes:							[digital_diffv2v3v4] = '1'	y
47	barriers_digital_outcomesv2v3v4		Do you have any other comments regarding the delivery of trials using digital outcome measures at your site (e.g. barriers/enablers)?
48	csf_collectionv2v3v4v5	CSF Collection Capabilities (CSF collection may not be necessary for participation in this trial)	Is your site able to collect CSF for research studies?	1, Yes, we have undertaken this for trials | 2, Yes, but we have not yet undertaken this | 3, No, but we anticipate being able to do this within the next year | 0, No, we are not able to do this							y			csf_capabilitv2v3v4v5
49	barriers_csfv2v3v4v5		Do you have any other comments regarding CSF collections at your site (e.g. barriers/enablers)?
50	freeze_samplesv2v3v4v5v6	Research Trial Facilities	Do you have the ability to freeze samples within 1 hour of collection?	1, Yes, to -20℃ | 2, Yes, to -80℃ | 0, No | 3, No, but we anticipate having capability for this within the next year							y
51	spin_samples		Can you spin and aliquot samples within 1 hour of collection?	1, Yes | 0, No | 2, No, but we anticipate having the ability to do this within the next year							y			research_facilities
52	centrifuge		Do you have access to a refrigerated centrifuge?	1, Yes | 0, No | 2, No, but we anticipate having the ability to do this within the next year							y			research_facilities
53	dry_ice		Do you have access to dry ice?	1, Yes | 0, No | 2, No, but we anticipate having the ability to do this within the next year							y			research_facilities
54	patient_accomm		Do you have overnight patient accommodation on a nurse observed unit on a research basis?	1, Yes | 0, No | 2, No, but we anticipate having the ability to do this within the next year							y			research_facilities
55	disabilities_accomm		Do you have overnight accommodation which is appropriate for those with disabilities, and with suitable access to your hospital site?	1, Yes | 0, No | 2, No, but we anticipate having the ability to do this within the next year							y			research_facilities
56	carer_accomm		Do you have accommodation for carer/partners of patients on a research basis?	1, Yes | 0, No | 2, No, but we anticipate having the ability to do this within the next year							y			research_facilities
57	research_rooms		Do you have dedicated research rooms?	1, Yes | 0, No | 2, No, but we anticipate having the ability to do this within the next year							y			research_facilities
58	home_visits		Do you have the capacity to perform home visits for research purposes?	1, Yes | 0, No | 2, No, but we anticipate having the ability to do this within the next year							y			research_facilities
59	home_visits_barriers		What are your site's barriers to delivering home visits for research purposes?							[home_visits] = '0' or [home_visits] = '2'	y
60	barr_facilitiesv2v3v4v5v6		Do you have any other comments regarding the delivery of trials requiring any of the above facilities at your site (e.g. barriers/enablers)?
61	pharm_accessv2v3v4v5v6v7	Clinical Trials Pharmacy Access	Do you have access to a clinical trials pharmacy either within or outside your organisation?	1, Yes | 0, No | 2, No, but we anticipate having this access within the next year							y
62	barr_pharmacyv2v3v4v5v6v7		Do you have any other comments regarding the delivery of trials requiring access to a clinical trials pharmacy (e.g. barriers/enablers)?

### Sheet: Tier system mapping
Tier 3
Question number	Variable name	Question Number	Question	Raw Data Code	Answer option(s)
12	pdtrials_deliveredv2v3v2	12	Has your site delivered clinical trials for Parkinson's disease before?	1	Yes
18	mds_updrsv2v3v2v1	18	MDS-UPDRS (I-IV) (Movement disorders society - Unified Parkinson's Disease Rating Scale)	1	Staff are experienced and proficient in this
20	nmssv2v3v2v1	20	Non-motor scales (e.g. NMSS, MDS NMS)	1	Staff are experienced and proficient in this
25	mocav2v3v2v1	25	MoCA (Montreal Cognitive Assessment)	1	Staff are experienced and proficient in this
35	mri_accessv2v3v4v3	35	3T MRI scanner	1	Yes, we have access to this equipment and experience of using this in research studies
36	dat_accessv2v3v4v3	36	DaTscan imaging	1	Yes, we have access to this equipment and experience of using this in research studies
48	csf_collectionv2v3v4v5	48	Is your site able to collect CSF for research studies?	1	Yes, we have undertaken this for trials
Tier 2
Question number	Variable name		Question		Answer option(s)
12	pdtrials_deliveredv2v3v2	12	Has your site delivered clinical trials for Parkinson's disease before?	1	Yes
18	mds_updrsv2v3v2v1	18	MDS-UPDRS (I-IV) (Movement disorders society - Unified Parkinson's Disease Rating Scale)	1	Staff are experienced and proficient in this
20	nmssv2v3v2v1	20	Non-motor scales (e.g. NMSS, MDS NMS)	1	Staff are experienced and proficient in this
25	mocav2v3v2v1	35	MoCA (Montreal Cognitive Assessment)	1	Staff are experienced and proficient in this
35	mri_accessv2v3v4v3	35	3T MRI scanner	1	Yes, we have access to this equipment and experience of using this in research studies
				2	Yes, we have access to this equipment but have not yet used it in research studies
				3	We have this equipment but we are not able to use it for research studies
				0	We do not have this equipment
36	dat_accessv2v3v4v3	36	DaTscan imaging	1	Yes, we have access to this equipment and experience of using this in research studies
				2	Yes, we have access to this equipment but have not yet used it in research studies
				3	We have this equipment but we are not able to use it for research studies
				0	We do not have this equipment
48	csf_collectionv2v3v4v5	48	Is your site able to collect CSF for research studies?	1	Yes, we have undertaken this for trials
				2	Yes, but we have not yet undertaken this
				3	No, but we anticipate being able to do this within the next year
				0	No, we are not able to do this
Tier 1
Question number	Variable name		Question		Answer option(s)
12	pdtrials_deliveredv2v3v2		Has your site delivered clinical trials for Parkinson's disease before?	1	Yes
				0	No
18	mds_updrsv2v3v2v1		MDS-UPDRS (I-IV) (Movement disorders society - Unified Parkinson's Disease Rating Scale)	1	Staff are experienced and proficient in this
				2	Staff have little or no experience with this
				3	We would like to expand site capacity to deliver studies using this
20	nmssv2v3v2v1		Non-motor scales (e.g. NMSS, MDS NMS)	1	Staff are experienced and proficient in this
				2	Staff have little or no experience with this
				3	We would like to expand site capacity to deliver studies using this
25	mocav2v3v2v1		MoCA (Montreal Cognitive Assessment)	1	Staff are experienced and proficient in this
				2	Staff have little or no experience with this
				3	We would like to expand site capacity to deliver studies using this
35	mri_accessv2v3v4v3		3T MRI scanner	1	Yes, we have access to this equipment and experience of using this in research studies
				2	Yes, we have access to this equipment but have not yet used it in research studies
				3	We have this equipment but we are not able to use it for research studies
				0	We do not have this equipment
36	dat_accessv2v3v4v3		DaTscan imaging	1	Yes, we have access to this equipment and experience of using this in research studies
				2	Yes, we have access to this equipment but have not yet used it in research studies
				3	We have this equipment but we are not able to use it for research studies
				0	We do not have this equipment
48	csf_collectionv2v3v4v5		Is your site able to collect CSF for research studies?	1	Yes, we have undertaken this for trials
				2	Yes, but we have not yet undertaken this
				3	No, but we anticipate being able to do this within the next year
				0	No, we are not able to do this

### Sheet: Other variables for Table 1
Question number	Variable name	Question	Raw Data Code	Answer option(s)
11	neuro_site	Does your site currently have the capability to deliver neurology research?	1	Yes
14	pdtrials_researchstaffv2v3v2	Does your site have a dedicated Parkinson's research nurse/AHP?	1	Yes
15	pdtrials_doctors	Are there additional medical doctors that can support trials at your site such as Research Fellows or SpRs?	1	Yes
16	pdtrials_remote	Does your site have experience with delivering remote study visits for clinical trials?	1	Yes
19	mwtv1	Timed motor tests (e.g. 10 Metre Walk Test)	1	Staff are experienced and proficient in this
21	scopa_autv2v3v2v1	SCOPA-AUT (Scales for Outcomes in Parkinson's Disease-Autonomic Symptoms)	1	Staff are experienced and proficient in this
22	hoehn_yahrv2v3v2v1	Modified Hoehn and Yahr Scale	1	Staff are experienced and proficient in this
23	pdqv2v3v2v1	PDQ-39 (Parkinson's Disease Questionnaire)	1	Staff are experienced and proficient in this
24	eq_5dv2v3v2v1	EQ-5D (European Quality of Life Five Dimensions)	1	Staff are experienced and proficient in this
26	mmsev1	MMSE (Mini-Mental State Exam)	1	Staff are experienced and proficient in this
27	aceiiiv1	ACE III (Addenbrooke's Cognitive Assessment)	1	Staff are experienced and proficient in this
28	bdiv2v3v2v1	BDI (Becks Depression Inventory)	1	Staff are experienced and proficient in this
29	schwab_adlv2v3v2v1	Schwab and England Activities of Daily Living Scale	1	Staff are experienced and proficient in this
30	diaryv1	ON/OFF diaries (e.g. Hauser Diary)	1	Staff are experienced and proficient in this
31	carer_scalev1	Scales for carers of Parkinson's disease patients (e.g. PDQ-Carer)	1	Staff are experienced and proficient in this
32	smell_testv1	Smell tests	1	Staff are experienced and proficient in this
33	blinded_raterv1	Does your site have enough trained raters to provide a blinded rater and blinded backup?	1	Staff are experienced and proficient in this
40	wearable_expv2v3v4	Wearables	1	Yes, Parkinson's trials
			2	Yes, other trials
41	video_expv2v3v4	Video recorded outcomes for blinded rating such as the MDS-UPDRS part III	1	Yes, Parkinson's trials
			2	Yes, other trials
42	appsupport_expv2v3v4	Apps on internet portals	1	Yes, Parkinson's trials
			2	Yes, other trials
43	phone_exp	Smartphone apps	1	Yes, Parkinson's trials
			2	Yes, other trials
44	wifi_accessv2v3v4	Do you have WiFi in the spaces where you deliver research?	1	Yes
50	freeze_samplesv2v3v4v5v6	Do you have the ability to freeze samples within 1 hour of collection?	1	Yes
51	spin_samples	Can you spin and aliquot samples within 1 hour of collection?	1	Yes
52	centrifuge	Do you have access to a refrigerated centrifuge?	1	Yes
53	dry_ice	Do you have access to dry ice?	1	Yes
54	patient_accomm	Do you have overnight patient accommodation on a nurse observed unit on a research basis?	1	Yes
55	disabilities_accomm	Do you have overnight accommodation which is appropriate for those with disabilities, and with suitable access to your hospital site?	1	Yes
56	carer_accomm	Do you have accommodation for carer/partners of patients on a research basis?	1	Yes
57	research_rooms	Do you have dedicated research rooms?	1	Yes
58	home_visits	Do you have the capacity to perform home visits for research purposes?	1	Yes
61	pharm_accessv2v3v4v5v6v7	Do you have access to a clinical trials pharmacy either within or outside your organisation?	1	Yes

### Sheet: Survey Responses per Trust Type
Organisation Type	Definition (TBC)	Number of survey responses	Percentage of all 97 site level responses	Percentage of all NHS organisations within each category
Medium Acute		25	26.3	47.2
Large Acute		20	20.6	43.5
Acute teaching		13	13.4	50
Mental Health		12	12.4	22.2
Small Acute		8	8.2	28.6
Welsh Health Board		6	6.2	85.7
Scottish Regional Health Board		5	5.2	33.3
Care		3	3.1	11.1
Acute		1	1	50
Acute specialist*		1	1	6.7
Ambulance		1	1	9.1
Northern Irish NHS Trust		1	1	16.7
Other		1	1	10
